# The extracellular vesicle transcriptome provides tissue-specific functional genomic annotation relevant to disease susceptibility in obesity

**DOI:** 10.1101/2024.11.18.24317277

**Authors:** Emeli Chatterjee, Michael J. Betti, Quanhu Sheng, Phillip Lin, Margo P Emont, Guoping Li, Kaushik Amancherla, Worawan B Limpitikul, Olivia Rosina Whittaker, Kathy Luong, Christopher Azzam, Denise Gee, Matthew Hutter, Karen Flanders, Parul Sahu, Marta Garcia-Contreras, Priyanka Gokulnath, Charles R. Flynn, Jonathan Brown, Danxia Yu, Evan D. Rosen, Kendall Van-Keuren Jensen, Eric R. Gamazon, Ravi Shah, Saumya Das

**Author notes:** These authors contributed equally (Emeli Chatterjee, Michael J. Betti, Quanhu Sheng). These authors jointly supervised the work (Eric R. Gamazon, Ravi Shah, Saumya Das).

## Abstract

We characterized circulating extracellular vesicles (EVs) in obese and lean humans, identifying transcriptional cargo differentially expressed in obesity. Since circulating EVs may have broad origin, we compared this obesity EV transcriptome to expression from human visceral adipose tissue derived EVs from freshly collected and cultured biopsies from the same obese individuals. Using a comprehensive set of adipose-specific epigenomic and chromatin conformation assays, we found that the differentially expressed transcripts from the EVs were those regulated in adipose by BMI-associated SNPs from a large-scale GWAS. Using a phenome-wide association study of the regulatory SNPs for the EV-derived transcripts, we identified a substantial enrichment for inflammatory phenotypes, including type 2 diabetes. Collectively, these findings represent the convergence of the GWAS (genetics), epigenomics (transcript regulation), and EV (liquid biopsy) fields, enabling powerful future genomic studies of complex diseases.
