## Supplementary Table 1 for "The extracellular vesicle transcriptome provides tissue-specific functional genomic annotation relevant to disease susceptibility in obesity"

### Sheet: Sheet1
Supplementary Table 1.
Antibodies used
Antibody Names	Company	Catalogue No
CD81 (clone:5A6)	Biolegend (San Diego, CA, USA)	349514
CD63 (clone: polyclonal)	Abcam (Cambridge, UK)	ab216130
Alix (clone: polyclonal)	Abcam (Cambridge, UK)	Abcam ab88388
TSG101 (clone: polyclonal)	Invitrogen (Waltham, MA, USA)	PA5-31260
58K Golgi protein (clone: 58K-9)	Abcam (Cambridge, UK)	Abcam ab27043
Perilipin 1	Cell Signaling (Danver, MA, USA)	9349T
Adiponectin	Cell Signaling	2789T
GLUT4	Cell Signaling	2213S
Alexa Fluor 488 (clone: polyclonal)	Thermo Fisher Scientific	A-11094
Anti-Mouse IgG (clone: polyclonal) P0447	Agilent (Santa Clara, CA, USA)	7076S
Anti-Rabbit IgG (clone: polyclonal)	Cell Signaling Technology	7074S
